# The clinician-AI interface: intended use and explainability in FDA-cleared AI devices for medical image interpretation

**DOI:** 10.1101/2023.11.28.23299132

**Authors:** Stephanie L. McNamara, Paul H. Yi, William Lotter

## Abstract

As applications of AI in medicine continue to expand, there is an increasing focus on integration into clinical practice. An underappreciated aspect of clinical translation is where the AI fits into the clinical workflow, and in turn, the outputs generated by the AI to facilitate clinician interaction in this workflow. For instance, in the canonical use case of AI for medical image interpretation, the AI could prioritize cases before clinician review or even autonomously interpret the images without clinician review. A related aspect is explainability – does the AI generate outputs to help explain its predictions to clinicians? While many clinical AI workflows and explainability techniques have been proposed, a summative assessment of the current scope in clinical practice is lacking. Here, we evaluate the current state of FDA-cleared AI devices for medical image interpretation assistance in terms of intended clinical use, outputs generated, and types of explainability offered. We create a curated database focused on these aspects of the clinician-AI interface, where we find a high frequency of “triage” devices, notable variability in output characteristics across products, and often limited explainability of AI predictions. Altogether, we aim to increase transparency of the current landscape of the clinician-AI interface and highlight the need to rigorously assess which strategies ultimately lead to the best clinical outcomes.
