## Supplementary material for "The clinician-AI interface: intended use and explainability in FDA-cleared AI devices for medical image interpretation": AI Device Database

### Sheet: Database
Number	Product Code	Product	Company	Approval Date	Disease/Condition	Data Modality	Modality Type	Current Number	Prediction Type	Explainability Type	Localization Type
P150043	MYN	QVCAD System	QView Medical, Inc.	2016-11-09	breast cancer	US	breast		binary	localization	coordinates
K210666	MYN	Chest-CAD	Imagen Technologies Inc.	2021-07-20	CXR abnormalities	XR	chest		binary	semantic|localization	coordinates
K201560	MYN	Auto Lung Nodule Detection	Samsung Electronics Co.Ltd.	2021-08-31	lung cancer	XR	chest		binary	localization	coordinates
K210365	MYN	Second Opinion	Pearl Inc.	2022-03-04	dental findings	XR	dental		binary	localization	coordinates
K213795	MYN	Videa Caries Assist	VideaHealth Inc	2022-04-21	caries	XR	dental		binary	localization	coordinates
K212519	MYN	Overjet Caries Assist	Overjet Inc.	2022-05-10	caries	XR	dental	K222746
K213353	MYN	Aorta-CAD	Imagen Technologies Inc.	2022-09-20	aortic atherosclerosis|aortic ectasia	XR	chest		binary	semantic|localization	coordinates
K220928	MYN	Overjet Calculus Assist	Overjet Inc.	2022-12-16	calculus deposits	XR	dental		binary	localization	coordinates
K222746	MYN	Overjet Caries Assist	Overjet Inc.	2023-03-27	caries	XR	dental		binary	localization	segmentation
K221921	MYN	DTX Studio Clinic 3.0	Nobel Biocare AB	2023-03-28	dental findings	XR	dental		binary	semantic|localization	coordinates
K223133	MYN	VisiRad XR	Imidex Inc.	2023-08-03	lung cancer	XR	chest		binary	localization	coordinates
K223811	MYN	Lung-Cad	Imagen Technologies Inc.	2023-09-13	interstitial thickening	XR	chest		binary	localization	coordinates
K231678	MYN	Overjet Periapical Radiolucency Assist	Overjet Inc.	2023-09-21	periapical radiolucencies	XR	dental		binary	localization	segmentation
K161201	OEB	ClearRead CT	RIVERAIN TECHNOLOGIES LLC	2016-09-09	lung cancer	CT	chest	K221612
K193216	OEB	syngo.CT Lung CAD	Siemens Medical Solutions Inc	2020-03-09	lung cancer	CT	chest	K203258
K192880	OEB	InferRead Lung CT.AI	Beijing Infervision Technology Co.Ltd.	2020-07-02	lung cancer	CT	chest		binary	quantitative|localization	coordinates
K203258	OEB	syngo.CT Lung CAD	Siemens Healthcare GmbH	2021-03-31	lung cancer	CT	chest	K231157
K221612	OEB	ClearRead CT	Riverain Technologies Inc.	2022-12-05	lung cancer	CT	chest		binary	quantitative|localization	coordinates
K221592	OEB	AVIEW Lung Nodule CAD	Coreline Soft Co.Ltd.	2023-02-24	lung cancer	CT	chest		binary	localization	coordinates
K231157	OEB	syngo.CT Lung CAD	Siemens Healthcare GmbH	2023-07-19	lung cancer	CT	chest		binary	localization	coordinates
DEN180001	PIB	IDx-DR	IDx, LLC	2018-04-11	diabetic retinopathy	fundus images		K213037
K200667	PIB	EyeArt	Eyenuk Inc	2020-08-03	diabetic retinopathy	fundus images		K223357
K203629	PIB	IDx-DR	Digital Diagnostics Inc.	2021-06-10	diabetic retinopathy	fundus images		K213037
K213037	PIB	IDx-DR v2.3	Digital Diagnostics Inc.	2022-06-17	diabetic retinopathy	fundus images			binary	none	none
K221183	PIB	AEYE-DS	AEYE Health Inc.	2022-11-10	diabetic retinopathy	fundus images			binary	none	none
K223357	PIB	EyeArt v2.2.0	Eyenuk Inc.	2023-06-16	diabetic retinopathy	fundus images			binary	none	none
DEN170022	POK	QuantX	Quantitative Insights, Inc	2017-07-19	breast cancer	MRI	breast		score	examples|quantitative|localization	segmentation
K190442	POK	Koios DS for Breast	Koios Medical Inc.	2019-07-03	breast cancer	US	breast	K212616
K200760	POK	Rapid ASPECTS	iSchemaView Inc.	2020-06-26	LVO	CT	head		score	localization	segmentation
K201555	POK	EchoGo Pro	Ultromics Ltd	2020-12-18	coronary artery disease	US	echocardiogram		binary	localization	segmentation
K202300	POK	Optellum Virtual Nodule Clinic Optellum software Optellum platform	Optellum Ltd	2021-03-05	lung cancer	CT	chest		score	none	none
K212616	POK	Koios DS	Koios Medical Inc.	2021-12-16	breast cancer|thyroid cancer	US	breast|thyroid		categorical|score	semantic	none
K221624	POK	Avenda Health AI Prostate Cancer Planning Software	Avenda Health Inc.	2022-11-22	prostate cancer	MRI	prostate		score	quantitative|localization	heatmap|segmentation
K221564	POK	Brainomix 360 e-ASPECTS	Brainomix Limited	2023-02-23	LVO	CT	head		score	localization	heatmap|segmentation
DEN170073	QAS	ContaCT	Viz.ai Inc.	2018-02-13	LVO	CTA	head	K223042
K180647	QAS	BriefCase	Aidoc Medical Ltd.	2018-08-01	ICH	CT	head	K221240
K182177	QAS	Accipiolx	MaxQ Al Ltd.	2018-10-26	ICH	CT	head	K201310
K190072	QAS	BriefCase	Aidoc Medical Ltd.	2019-04-15	ICH|pulmonary embolism	CT|CTA	head|pulmonary	K221240|K222277
K190896	QAS	BriefCase	Aidoc Medical Ltd.	2019-05-31	cervical spine fractures	CT	cervical spine	K203508
K190424	QAS	HealthICH	Zebra Medical Vision Ltd.	2019-06-13	ICH	CT	head		binary	none	none
K182875	QAS	DeepCT	Deep01 Limited	2019-07-10	ICH	CT	head		binary	none	none
K192383	QAS	BriefCase	Aidoc Medical Ltd.	2019-12-20	LVO	CTA	head	K220709
K193658	QAS	Viz ICH	Viz.ai Inc.	2020-03-18	ICH	CT	head	K210209
K193087	QAS	Rapid ICH	iSchemaView Inc.	2020-03-31	ICH	CT	head	K222884
K192167	QAS	CuraRad-ICH	CuraCloud Corp.	2020-04-13	ICH	CT	head		binary	none	none
K193351	QAS	NinesAI	Nines Inc.	2020-04-21	ICH|mass effect	CT	head		binary	none	none
K200921	QAS	qER	Qure.Ai Technologies	2020-06-17	ICH|mass effect|midline shift|cranial fracture	CT	head		binary	none	none
K193298	QAS	BriefCase	Aidoc Medical Ltd.	2020-06-19	intra-abdominal free gas	CT	abdominal		binary	none	none
K200855	QAS	CINA	Avicenna.AI	2020-06-24	ICH|LVO	CT|CTA	head	K221716
K201310	QAS	Accipiolx	MaxQ Al Ltd.	2020-08-07	ICH	CT	head		binary	none	none
K201020	QAS	BriefCase	Aidoc Medical Ltd.	2020-08-26	pulmonary embolism	CT	chest	K213886
K200873	QAS	HALO	Nico.Lab B.V.	2020-11-20	LVO	CTA	head	K211788
K203508	QAS	BriefCase	Aidoc Medical Ltd.	2020-12-29	cervical spine fractures	CT	cervical spine		binary	none	none
K210209	QAS	Viz ICH	Viz.ai Inc.	2021-03-23	ICH	CT	head		binary	none	none
K210237	QAS	CINA CHEST	Avicenna.AI	2021-05-19	pulmonary embolism|aortic dissection	CTA	chest|thoraco-abdominal		binary	none	none
K211788	QAS	HALO	Nico.Lab B.V.	2021-07-08	LVO	CTA	head		binary	none	none
K211179	QAS	InferRead CT Stroke.AI	Infervision Medical Technology Co. Ltd.	2021-08-12	ICH	CT	head		binary	none	none
K212261	QAS	StrokeSENS LVO	Circle Neurovascular Imaging Inc	2021-10-14	LVO	CTA	head		binary	none	none
K203260	QAS	syngo.CT Brain Hemorrhage	Siemens Medical Solutions USA Inc.	2022-01-28	ICH	CT	head		binary	none	none
K213721	QAS	BriefCase	Aidoc Medical Ltd.	2022-03-21	brain aneurysm	CTA	head		binary	none	none
K213886	QAS	BriefCase	Aidoc Medical Ltd.	2022-04-26	pulmonary embolism	CT	chest		binary	none	none
K220499	QAS	Rapid PE Triage and Notification (PETN)	iSchemaView Inc.	2022-05-17	pulmonary embolism	CTA	pulmonary		binary	none	none
K221240	QAS	BriefCase	Aidoc Medical Ltd.	2022-05-17	ICH	CT	head		binary	none	none
K221314	QAS	BriefCase	Aidoc Medical Ltd.	2022-06-03	LVO	CTA	head	K220709
K220439	QAS	Viz SDH	Viz.ai Inc.	2022-07-25	subdural hemorrhage	CT	head		binary	none	none
K222277	QAS	BriefCase	Aidoc Medical Ltd.	2022-08-26	pulmonary embolism	CTA	pulmonary		binary	none	none
K221456	QAS	Rapid ICH	iSchemaView Inc.	2022-09-12	ICH	CT	head	K222884
K222329	QAS	BriefCase	Aidoc Medical Ltd.	2022-09-28	aortic dissection	CTA|CT	chest		binary	none	none
K220709	QAS	BriefCase	Aidoc Medical Ltd.	2022-10-07	LVO|MeVO	CTA	head		binary	none	none
K223042	QAS	Viz LVO ContaCT	Viz.ai Inc.	2022-10-21	LVO	CTA	head		binary	none	none
K221330	QAS	BriefCase	Aidoc Medical Ltd.	2022-11-18	malpositioned endotracheal tube	XR	chest		binary	none	none
K221716	QAS	CINA	Avicenna.AI	2022-11-22	ICH|LVO	CT|CTA	head		binary	none	none
K222884	QAS	Rapid NCCT Stroke	iSchemaView Inc.	2023-03-02	ICH|LVO	CT	head		binary	none	none
K222179	QAS	Annalise Enterprise CXR Triage Trauma	Annalise-AI Pty Ltd	2023-03-28	pleural effusion|pneumoperitoneum	XR	chest		binary	none	none
K223240	QAS	Annalise Enterprise CTB Triage Trauma	Annalise-AI Pty Ltd	2023-04-03	ICH	CT	head		binary	none	none
K231195	QAS	Brainomix 360 Triage ICH	Brainomix Limited	2023-07-27	ICH	CT	head		binary	none	none
K231094	QAS	Annalise Enterprise CTB Triage-OH	Annalise-AI Pty Ltd	2023-08-15	Obstructive hydrocephalus	CT	head		binary	none	none
K231384	QAS	Annalise Enterprise Ctb Triage Trauma	Annalise-AI Pty Ltd	2023-09-22	mass effect	CT	head		binary	none	none
K231767	QAS	Annalise Enterprise Ctb Triage Trauma	Annalise-AI Pty Ltd	2023-09-22	vasogenic edema	CT	head		binary	none	none
K231837	QAS	Brainomix 360 Triage Lvo	Brainomix Limited	2023-09-28	LVO	CTA	head		binary	none	none
DEN180005	QBS	OsteoDetect	Imagen Technologies Inc.	2018-05-24	wrist fracture	XR	wrist	K193417
K193417	QBS	FractureDetect (FX)	Imagen Technologies Inc.	2020-07-30	MSK fracture	XR	MSK		binary	localization	coordinates
K212365	QBS	BoneView	Gleamer	2022-03-01	MSK fracture	XR	MSK	K222176
K220164	QBS	Rayvolve	AZmed SAS	2022-06-02	MSK fracture	XR	MSK		binary	localization	coordinates
K222176	QBS	BoneView	Gleamer	2023-03-02	MSK fracture	XR	MSK		categorical	localization	coordinates
K223491	QBS	Critical Care Suite with Pneumothorax Detection AI Algorithm Critical Care Suite 2.1 Critical Care Suite	GE Medical Systems LLC	2023-05-25	pneumothorax	XR	chest		binary|score	localization	segmentation
K181704	QDQ	Transpara	ScreenPoint Medical B.V.	2018-11-21	breast cancer	XR	mammography	K221347
K182373	QDQ	PowerLook Tomo Detection V2 Software	iCAD Inc.	2018-12-06	breast cancer	XR	mammography	K203822
K191994	QDQ	ProFound AI Software V2.1	iCAD Inc.	2019-10-04	breast cancer	XR	mammography	K203822
K192287	QDQ	Transpara	ScreenPoint Medical B.V.	2019-12-10	breast cancer	XR	mammography	K221347
K193229	QDQ	Transpara	ScreenPoint Medical B.V.	2020-03-05	breast cancer	XR	mammography	K221347
K192854	QDQ	MammoScreen	Therapixel	2020-03-25	breast cancer	XR	mammography	K211541
K201019	QDQ	Genius AI Detection	Hologic Inc.	2020-11-18	breast cancer	XR	mammography	K230096
K203822	QDQ	ProFound AI Software V3.0	iCAD Inc.	2021-03-12	breast cancer	XR	mammography		score	localization	segmentation
K210404	QDQ	Transpara 1.7.0	ScreenPoint Medical B.V.	2021-06-02	breast cancer	XR	mammography	K221347
K211678	QDQ	Lunit INSIGHT MMG	Lunit Inc.	2021-11-17	breast cancer	XR	mammography		score	localization	heatmap
K211541	QDQ	MammoScreen 2.0	Therapixel	2021-11-26	breast cancer	XR	mammography		score	localization	coordinates
K210670	QDQ	BU-CAD	TaiHao Medical Inc.	2021-12-21	breast cancer	US	breast		categorical|score	semantic|localization	segmentation
K220105	QDQ	Saige-Dx	DeepHealth Inc.	2022-05-12	breast cancer	XR	mammography		categorical|score	localization	coordinates
K212783	QDQ	ProstatID	ScanMed LLC	2022-07-08	prostate cancer	MRI	prostate		categorical|score	quantitative|localization	heatmap
K221347	QDQ	Transpara 1.7.2	ScreenPoint Medical B.V.	2022-08-03	breast cancer	XR	mammography		score	localization	coordinates
K221449	QDQ	Genius AI Detection 2.0	Hologic Inc.	2022-10-06	breast cancer	XR	mammography	K230096
K230096	QDQ	Genius AI Detection 2.0 with CC-MLO Correlation	Hologic Inc.	2023-05-23	breast cancer	XR	mammography		score	localization	coordinates|segmentation
K183285	QFM	cmTriage	CureMetrix Inc	2019-03-08	breast cancer	XR	mammography		binary	none	none
K190362	QFM	HealthPNX	Zebra Medical Vision Ltd.	2019-05-06	pneumothorax	XR	chest		binary	none	none
K183182	QFM	Critical Care Suite	GE Medical Systems LLC.	2019-08-12	pneumothorax	XR	chest		binary	none	none
K192320	QFM	HealthCXR	Zebra Medical Vision Ltd.	2019-11-26	pleural effusion	XR	chest		binary	none	none
K191556	QFM	Red Dot	Behold.AI Technologies Limited	2020-02-28	pneumothorax	XR	chest		binary	none	none
K193300	QFM	AIMI-Triage CXR PTX	RADLogics Inc.	2020-04-08	pneumothorax	XR	chest		binary	none	none
K192901	QFM	HealthVCF	Zebra Medical Vision Ltd.	2020-05-12	vertebral compression fracture	CT	chest|abdominal		binary	none	none
K200905	QFM	HealthMammo	Zebra Medical Vision Ltd.	2020-07-16	breast cancer	XR	mammography		binary	none	none
K193271	QFM	uAI EasyTriage-Rib	Shanghai United Imaging Intelligence Co. Ltd.	2021-01-15	rib fracture	CT	chest		binary	none	none
K202992	QFM	BriefCase RIB Fractures Triage (RibFx)	Aidoc Medical Ltd.	2021-04-14	rib fracture	CT	chest	K230020
K203517	QFM	Saige-Q	DeepHealth Inc.	2021-04-16	breast cancer	XR	mammography		binary	none	none
K211733	QFM	Lunit INSIGHT CXR Triage	Lunit Inc.	2021-11-10	pleural effusion|pneumothorax	XR	chest		binary	none	none
K211803	QFM	HealthPPT	Zebra Medical Vision Ltd.	2021-12-15	pneumoperitoneum	XR	chest		binary	none	none
K213319	QFM	Viz ANEURYSM Viz ANX	Viz.ai Inc.	2022-02-18	brain aneurysm	CT	head		binary	none	none
K213941	QFM	Annalise Enterprise CXR Triage Pneumothorax	Annalise-AI Pty Ltd	2022-02-24	pneumothorax	XR	chest		binary	none	none
K213566	QFM	ClearRead Xray Pneumothorax	Riverain Technologies Inc.	2022-03-10	pneumothorax	XR	chest		binary	none	none
K214043	QFM	BriefCase	Aidoc Medical Ltd.	2022-03-14	pneumothorax	XR	chest		binary	none	none
K221241	QFM	DrAid for Radiology v1	VinBrain Joint Stock Company	2022-09-01	pneumothorax	XR	chest		binary	none	none
K222076	QFM	EFAI ChestSuite XR Pleural Effusion Assessment System	Ever Fortune.AI Co. Ltd.	2022-09-08	pleural effusion	XR	chest		binary	none	none
K220080	QFM	CogNet QmTRIAGE	MedCognetics Inc.	2022-09-29	breast cancer	XR	mammography		binary	none	none
K221552	QFM	EFAI ChestSuite XR Pneumothorax Assessment System	Ever Fortune.AI Co. Ltd.	2022-11-08	pneumothorax	XR	chest		binary	none	none
K222692	QFM	BriefCase	Aidoc Medical Ltd.	2022-12-05	vertebral compression fracture	CT	chest|abdominal		binary	none	none
K221868	QFM	QOCA image Smart CXR Image Processing System	Quanta Computer Inc.	2023-01-27	pneumothorax	XR	chest		binary	none	none
K230020	QFM	BriefCase	Aidoc Medical Ltd.	2023-02-01	rib fracture	CT	chest		binary	none	none
K223443	QFM	Viz AAA	Viz.ai Inc.	2023-03-17	abdominal aortic aneurysm	CTA	abdominal		binary	none	none
K222179	QFM	Annalise Enterprise CXR Triage Trauma	Annalise-AI Pty Ltd	2023-03-28	pleural effusion|pneumoperitoneum	XR	chest		binary	none	none
K222268	QFM	Annalise Enterprise CXR Triage Trauma	Annalise-AI Pty Ltd	2023-03-28	vertebral compression fracture	XR	chest		binary	none	none
K230074	QFM	Rapid Aneurysm Triage And Notification	iSchemaView Inc.	2023-07-27	brain aneurysm	CT	head		binary	none	none
K230899	QFM	Qxr-Ptx-Pe	Qure.Ai Technologies	2023-08-22	pleural effusion|pneumothorax	XR	chest		binary	none	none
DEN200055	QNP	GI Genius	Cosmo Artificial Intelligence - AI, LTD	2021-04-09	colorectal cancer	colonoscopy		K231143
K211951	QNP	GI Genius	Cosmo Artificial Intelligence - AI Ltd	2021-07-23	colorectal cancer	colonoscopy		K231143
K211326	QNP	EndoScreener	Chengdu Wision Medical Device Co. LTD.	2021-11-19	colorectal cancer	colonoscopy			binary	localization	coordinates
K213686	QNP	SKOUT Software	Iterative Scopes Inc.	2022-08-12	colorectal cancer	colonoscopy		K230658
K230658	QNP	SKOUT system	Iterative Scopes Inc.	2023-04-07	colorectal cancer	colonoscopy			binary	localization	coordinates
K231143	QNP	GI Genius System 100 and GI Genius System 200	Cosmo Artificial Intelligence - AI Ltd	2023-05-19	colorectal cancer	colonoscopy			binary	localization	coordinates
K223473	QNP	ME-APDS; MAGENTIQ-COLO	Magentiq Eye LTD	2023-07-25	colorectal cancer	colonoscopy			binary	localization	coordinates
DEN200080	QPN	Paige Prostate	Paige.AI	2021-09-21	prostate cancer	H&E WSI	prostate		binary	localization	coordinates

### Sheet: Notes
Notes
Only the most recent clearance for a given product was analyzed. Clearances were mapped to the same product if they had a consistent name/manufacturer, intended use, and disease indication(s).
Localization outputs were grouped according to coordinates, contours, or heatmap. Coordinates consist of discrete coordinates such as bounding boxes, bounding circles/ellipses, and points. Contours enclose regions such as by segmentation. Heatmaps consist of overlays that can vary continuously.
If multiple values are present for any column, they are separated by |.
Abbreviations
CXR	chest x-ray
LVO	large vessel occlusion
ICH	intracranial hemorrhage
MeVO	medium vessel occlusion
MSK	musculoskeletal
US	ultrasound
XR	x-ray
CT	computed tomography
CTA	computed tomography angiography
H&E WSI	Hematoxylin and eosin-stained whole slide image
CAD type map
Product Code	CAD type
MYN	CADe
OEB	CADe
PIB	CADa
POK	CADx
QAS	CADt
QBS	CADe/x
QDQ	CADe/x
QFM	CADt
QNP	CADe
QPN	CADe/x
